# A Genome-wide Association Study Identifies Novel Genetic Variants Associated with Knee Pain in the UK Biobank (N = 441,757)

**DOI:** 10.1101/2024.09.16.24313726

**Authors:** Yiwen Tao, Qi Pan, Tengda Cai, Luning Yang, Mainul Haque, Tania Dottorini, Weihua Meng

**Affiliations:** Nottingham Ningbo China Beacons of Excellence Research and Innovation Institute, University of Nottingham Ningbo China, Ningbo, China, 315100; School of Mathematical Sciences, University of Nottingham Ningbo China, Ningbo, China, 315100; School of Veterinary Medicine and Science, University of Nottingham, Nottingham, UK, LE12 5RD; Division of Population Health and Genomics, Ninewells Hospital and Medical School, University of Dundee, Dundee, UK, DD2 4BF; Center for Public Health, Faculty of Medicine, Health and Life Sciences, School of Medicine, Dentistry and Biomedical Sciences, Queen’s University Belfast, Belfast, UK, BT12 6BA

**Keywords:** knee pain, genome-wide association study, genetic correlations, phenome-wide association analysis, transcriptome-wide association study, Mendelian randomization

## Abstract

Knee pain is a widespread musculoskeletal condition affecting millions globally, with significant socio-economic implications. This study endeavors to identify genetic variants associated with knee pain through a comprehensive genome-wide association study (GWAS) using data from 441,757 individuals in the UK Biobank. The primary GWAS identified ten significant loci, including eight novel loci, with the most significant single nucleotide polymorphism (SNP) being rs143384 near the *GDF5* gene on chromosome 20 (*p* = 4.68 × 10^-19^). In the replication study, seven loci (rs143384, rs919642, rs55760279, rs56076919, rs3892354, rs687878, rs368636424) were found to be significant in the FinnGen cohort. Further, sex-specific analyses revealed distinct genetic associations, identifying three loci (rs143384 with *p* = 1.70×10^-15^, rs56076919 with *p* = 1.60×10^-9^, rs919642 with *p* = 1.45×10^-8^) in females and four loci ( rs2899611 with *p* = 2.77 × 10^-11^, rs891720 with *p* = 5.55 × 10^-11^, rs2742313 with *p* = 4.19 × 10^-9^, rs2019689 with *p* = 6.51 × 10^-9^) in males. The phenome-wide association analysis and Mendelian randomization analysis revealed significant links between several phenotypes and knee pain such as leg pain on walking. These findings enhance our understanding of the genetic factors of knee pain, offering potential pathways for therapeutic interventions and personalized medical strategies.
