## Supplementary Table 2 for "A Genome-wide Association Study Identifies Novel Genetic Variants Associated with Knee Pain in the UK Biobank (N = 441,757)"

### Sheet: Sheet1
Gene Set	N genes	Beta	Beta STD	SE	P	Pbon
NIKOLSKY_BREAST_CANCER_20Q11_AMPLICON	31	1.7319	0.069532	0.27795	2.3686e-10	4.02875e-06
GOBP_SKELETAL_SYSTEM_DEVELOPMENT	509	0.16741	0.026893	0.042806	4.6136e-05	0.784681
GOBP_REGULATION_OF_OSSIFICATION	110	0.33434	0.025233	0.087477	6.6405e-05	1
PID_MYC_PATHWAY	24	0.63559	0.022456	0.17593	0.00015188	1
NIKOLSKY_BREAST_CANCER_8Q23_Q24_AMPLICON	150	0.38715	0.034084	0.10853	0.00018096	1
JOHNSTONE_PARVB_TARGETS_2_DN	329	0.1757	0.0228	0.050687	0.00026451	1
GOBP_CELL_FATE_COMMITMENT	266	0.19891	0.023249	0.057916	0.0002975	1
GRAHAM_CML_QUIESCENT_VS_NORMAL_QUIESCENT_DN	43	0.5184	0.024504	0.15144	0.00031022	1
WP_ENDODERM_DIFFERENTIATION	131	0.28268	0.023269	0.082903	0.00032575	1
GOBP_POSTSYNAPTIC_MODULATION_OF_CHEMICAL_SYNAPTIC_TRANSMISSION	27	0.63094	0.023642	0.18761	0.00038618	1
