## Supplementary Table 4 for "A Genome-wide Association Study Identifies Novel Genetic Variants Associated with Knee Pain in the UK Biobank (N = 441,757)"

### Sheet: knee_ldsc
phenotype	rg	se	z	p	h2_obs	h2_obs_se	h2_int	h2_int_se	gcov_int	gcov_int_se	N	NCases	NControls	Cohort	URL	Notes
Pain type(s) experienced in last month: Knee pain	0.9069	0.008683	104.4	0	0.04093	0.002087	1.007	0.007525	0.8194	0.007391	360391	76628	283763	UK Biobank	https://docs.google.com/spreadsheets/d/1kvPoupSzsSFBNSztMzl04xMoSC3Kcx3CrjVf4yBmESU/edit?ts=5b5f17db#gid=227859291	PHESANT Transformation:6159_0 || CAT-MUL-BINARY-VAR 7 || NO_NAN Remove NA participants 180 || Removed 623 examples != 7 but with missing value (<0) || sample 283763/76628(360391) ||-Notes:ACE touchscreen question In the last month have you experienced any of the following that interfered with your usual activites? (You can select more than one answer) The following checks were performed: If code …
Diagnoses - main ICD10: M15 Polyarthrosis	0.8633	0.2051	4.209	2.57e-05	0.002984	0.00128	1.002	0.006596	0.03141	0.005084	361194	1264	359930	UK Biobank	https://docs.google.com/spreadsheets/d/1kvPoupSzsSFBNSztMzl04xMoSC3Kcx3CrjVf4yBmESU/edit?ts=5b5f17db#gid=227859291	PHESANT Transformation:NA-Notes:NA-Variable type:categorical-Phenotype ID:M15
Other specific joint derangements/joint disorders	0.8396	0.1374	6.109	9.997e-10	0.004409	0.001322	1.013	0.006283	0.05806	0.004845	361194	7943	353251	UK Biobank	https://docs.google.com/spreadsheets/d/1kvPoupSzsSFBNSztMzl04xMoSC3Kcx3CrjVf4yBmESU/edit?ts=5b5f17db#gid=227859291	PHESANT Transformation:NA-Notes:NA-Variable type:categorical-Phenotype ID:M13_JOINTOTH
Diagnoses - main ICD10: M25 Other joint disorders, not elsewhere classified	0.8205	0.1427	5.748	9.035e-09	0.004157	0.00127	1.01	0.006155	0.0587	0.004902	361194	7218	353976	UK Biobank	https://docs.google.com/spreadsheets/d/1kvPoupSzsSFBNSztMzl04xMoSC3Kcx3CrjVf4yBmESU/edit?ts=5b5f17db#gid=227859291	PHESANT Transformation:NA-Notes:NA-Variable type:categorical-Phenotype ID:M25
Non-cancer illness code, self-reported: osteoarthritis	0.7436	0.04684	15.87	9.464e-57	0.01953	0.001655	1.022	0.007213	0.1656	0.005693	361141	30046	331095	UK Biobank	https://docs.google.com/spreadsheets/d/1kvPoupSzsSFBNSztMzl04xMoSC3Kcx3CrjVf4yBmESU/edit?ts=5b5f17db#gid=227859291	PHESANT Transformation:20002_0 || CAT-MUL-BINARY-VAR 1465 || Indicator name x135_0_0 || Remove indicator var NAs: 53 || Remove indicator var <0: 0 || Removed 0 examples != 1465 but with missing value (<0) || sample 331095/30046(361141) ||-Notes:Code for non-cancer illness. If the participant was uncertain of the type of illness they had had, then they described it to the interviewer (a trained nu…
Pain type(s) experienced in last month: None of the above	-0.7201	0.02394	-30.07	1.14e-198	0.05391	0.002601	1.026	0.008433	-0.3571	0.006257	360391	145514	214877	UK Biobank	https://docs.google.com/spreadsheets/d/1kvPoupSzsSFBNSztMzl04xMoSC3Kcx3CrjVf4yBmESU/edit?ts=5b5f17db#gid=227859291	PHESANT Transformation:6159_0 || CAT-MUL-BINARY-VAR 100 || NO_NAN Remove NA participants 180 || Removed 623 examples != 100 but with missing value (<0) || sample 214877/145514(360391) ||-Notes:ACE touchscreen question In the last month have you experienced any of the following that interfered with your usual activites? (You can select more than one answer) The following checks were performed: If …
Multisite chronic pain	0.7156	0.0208	34.41	2.062e-259	0.07558	0.002814	1.029	0.009352	0.4517	0.006944	380000	NA	NA	UK Biobank	http://researchdata.gla.ac.uk/822/	large-scale genome-wide association study (GWAS) of Multisite chronic pain (MCP) in ~380,000 UK Biobank participants. MCP was defined as the sum of body sites at which chronic pain (at least 3 months duration) was recorded: 0 to 7 sites. Those who answered that they had chronic pain ‘all over the body’ were excluded from the GWAS as there is some evidence that this phenotype relating to widesprea…
Gonarthrosis [arthrosis of knee](FG)	0.7124	0.0384	18.55	8.232e-77	0.02359	0.001843	1.009	0.007989	0.1631	0.005659	361194	11900	349294	UK Biobank	https://docs.google.com/spreadsheets/d/1kvPoupSzsSFBNSztMzl04xMoSC3Kcx3CrjVf4yBmESU/edit?ts=5b5f17db#gid=227859291	PHESANT Transformation:NA-Notes:NA-Variable type:categorical-Phenotype ID:KNEE_ARTHROSIS
Diagnoses - main ICD10: M17 Gonarthrosis [arthrosis of knee]	0.7124	0.0384	18.55	8.232e-77	0.02359	0.001843	1.009	0.007989	0.1631	0.005659	361194	11497	349697	UK Biobank	https://docs.google.com/spreadsheets/d/1kvPoupSzsSFBNSztMzl04xMoSC3Kcx3CrjVf4yBmESU/edit?ts=5b5f17db#gid=227859291	PHESANT Transformation:NA-Notes:NA-Variable type:categorical-Phenotype ID:M17
Leg pain on walking	0.7074	0.04678	15.12	1.176e-51	0.05271	0.004634	1.017	0.006862	0.1602	0.005514	118905	25997	92908	UK Biobank	https://docs.google.com/spreadsheets/d/1kvPoupSzsSFBNSztMzl04xMoSC3Kcx3CrjVf4yBmESU/edit?ts=5b5f17db#gid=227859291	PHESANT Transformation:4728_0|| CAT-SINGLE || Inc(>=10): 0(92908) || Inc(>=10): 1(25997) || CAT-SINGLE-BINARY || sample 92908/25997(118905) ||-Notes:ACE touchscreen question Do you get a pain in either leg on walking?-Variable type:binary
