## Supplementary Table 5 for "A Genome-wide Association Study Identifies Novel Genetic Variants Associated with Knee Pain in the UK Biobank (N = 441,757)"

### Sheet: Sheet1
PANEL	FILE	ID	CHR	P0	P1	HSQ	BEST.GWAS.ID	BEST.GWAS.Z	EQTL.ID	EQTL.R2	EQTL.Z	EQTL.GWAS.Z	NSNP	NWGT	MODEL	MODELCV.R2	MODELCV.PV	TWAS.Z	TWAS.P	bonferoni.p	significant
Skin_Sun_Exposed_Lower_leg	GTEx.Skin_Sun_Exposed_Lower_leg/GTEx.Skin_Sun_Exposed_Lower_leg.ENSG00000128918.10.ALDH1A2.wgt.RDat	ALDH1A2	15	58245622	58790065	0.0953	rs17820966	-7.5	rs4646638	-0.00213	-3.78	-4.4402	938	4	enet	0.0013	0.24	3.514	0.000441	0.05	yes
Cells_Transformed_fibroblasts	GTEx.Cells_Transformed_fibroblasts/GTEx.Cells_Transformed_fibroblasts.ENSG00000196739.10.COL27A1.wgt.RDat	COL27A1	9	116917840	117074791	0.3202	rs891720	8.4	rs7855790	0.05743	6.97	-4.17292	722	5	lasso	0.14	2e-10	-2.63154	0.0085	0.025	yes
Skin_Sun_Exposed_Lower_leg	GTEx.Skin_Sun_Exposed_Lower_leg/GTEx.Skin_Sun_Exposed_Lower_leg.ENSG00000196739.10.COL27A1.wgt.RDat	COL27A1	9	116917840	117074791	0.2535	rs891720	8.4	rs10982127	0.0368	-5.27	0.4961	722	34	enet	0.097	2.1e-08	-1.4241	0.154418	0.025	no
Adrenal_Gland	GTEx.Adrenal_Gland/GTEx.Adrenal_Gland.ENSG00000107249.17.GLIS3.wgt.RDat	GLIS3	9	3824127	4348392	0.4162	rs3892354	-5.69	rs7034125	0.06588	4.64	0.5516	1060	1	top1	0.066	0.0022	0.5516	0.5812	0.0166667	no
Cells_Transformed_fibroblasts	GTEx.Cells_Transformed_fibroblasts/GTEx.Cells_Transformed_fibroblasts.ENSG00000107249.17.GLIS3.wgt.RDat	GLIS3	9	3824127	4348392	0.1914	rs3892354	-5.69	rs10974449	0.04413	4.96	4.14894	1060	4	lasso	0.06	2.6e-05	2.13075	0.03311	0.0166667	no
Thyroid	GTEx.Thyroid/GTEx.Thyroid.ENSG00000107249.17.GLIS3.wgt.RDat	GLIS3	9	3824127	4348392	0.1286	rs3892354	-5.69	rs7037716	0.001209	-3.64	-2.9632	1060	38	enet	0.0053	0.12	1.9689	0.048968	0.0166667	no
Adipose_Subcutaneous	GTEx.Adipose_Subcutaneous/GTEx.Adipose_Subcutaneous.ENSG00000267100.1.ILF3-AS1.wgt.RDat	ILF3-AS1	19	10762538	10764520	0.1839	rs2010492	6.47	rs12052163	0.054	4.69	0.29062	347	27	enet	0.11	1.2e-09	-2.13179	0.033024	0.00625	no
Artery_Aorta	GTEx.Artery_Aorta/GTEx.Artery_Aorta.ENSG00000267100.1.ILF3-AS1.wgt.RDat	ILF3-AS1	19	10762538	10764520	0.1334	rs2010492	6.47	rs17678136	0.050325	4.53	0.2152	347	6	lasso	0.057	0.00045	0.30905	0.75728	0.00625	no
Colon_Transverse	GTEx.Colon_Transverse/GTEx.Colon_Transverse.ENSG00000267100.1.ILF3-AS1.wgt.RDat	ILF3-AS1	19	10762538	10764520	0.1687	rs2010492	6.47	rs12463117	0.114186	4.54	0.2526	347	1	top1	0.11	4.4e-06	0.2526	0.80059	0.00625	no
Esophagus_Mucosa	GTEx.Esophagus_Mucosa/GTEx.Esophagus_Mucosa.ENSG00000267100.1.ILF3-AS1.wgt.RDat	ILF3-AS1	19	10762538	10764520	0.1106	rs2010492	6.47	rs10948	-0.002352	-3.93	6.38364	347	4	lasso	0.0015	0.25	-4.0599	4.91e-05	0.00625	yes
Heart_Left_Ventricle	GTEx.Heart_Left_Ventricle/GTEx.Heart_Left_Ventricle.ENSG00000267100.1.ILF3-AS1.wgt.RDat	ILF3-AS1	19	10762538	10764520	0.1584	rs2010492	6.47	rs17678136	0.055915	4.02	0.21517	347	1	top1	0.056	0.00062	0.2152	0.8296	0.00625	no
Lung	GTEx.Lung/GTEx.Lung.ENSG00000267100.1.ILF3-AS1.wgt.RDat	ILF3-AS1	19	10762538	10764520	0.1098	rs2010492	6.47	rs17678136	0.0969	5.29	0.21517	347	1	top1	0.097	7.3e-08	0.21517	0.82963	0.00625	no
Nerve_Tibial	GTEx.Nerve_Tibial/GTEx.Nerve_Tibial.ENSG00000267100.1.ILF3-AS1.wgt.RDat	ILF3-AS1	19	10762538	10764520	0.1363	rs2010492	6.47	rs2738039	0.042362	-4.41	6.33213	347	3	lasso	0.078	3.8e-06	-4.22534	2.39e-05	0.00625	yes
Skin_Sun_Exposed_Lower_leg	GTEx.Skin_Sun_Exposed_Lower_leg/GTEx.Skin_Sun_Exposed_Lower_leg.ENSG00000267100.1.ILF3-AS1.wgt.RDat	ILF3-AS1	19	10762538	10764520	0.1427	rs2010492	6.47	rs17616318	0.0799	5.45	0.23401	347	1	top1	0.08	3.7e-07	0.23401	0.814979	0.00625	no
Adipose_Subcutaneous	GTEx.Adipose_Subcutaneous/GTEx.Adipose_Subcutaneous.ENSG00000004534.10.RBM6.wgt.RDat	RBM6	3	49977440	50114683	0.2545	rs13071087	-4.43	rs9814664	0.347898	10.61	-2.96832	375	9	lasso	0.35	1.8e-29	-2.83156	0.004632	0.00135135	no
Adipose_Visceral_Omentum	GTEx.Adipose_Visceral_Omentum/GTEx.Adipose_Visceral_Omentum.ENSG00000004534.10.RBM6.wgt.RDat	RBM6	3	49977440	50114683	0.2021	rs13071087	-4.43	rs4688755	0.281065	7.64	-2.99668	375	30	enet	0.3	6.4e-16	-3.3247	0.000885	0.00135135	yes
Adrenal_Gland	GTEx.Adrenal_Gland/GTEx.Adrenal_Gland.ENSG00000004534.10.RBM6.wgt.RDat	RBM6	3	49977440	50114683	0.1241	rs13071087	-4.43	rs2240329	0.052402	4.45	-2.9839	375	18	enet	0.052	0.0059	-3.0172	0.00255	0.00135135	no
Artery_Aorta	GTEx.Artery_Aorta/GTEx.Artery_Aorta.ENSG00000004534.10.RBM6.wgt.RDat	RBM6	3	49977440	50114683	0.3221	rs13071087	-4.43	rs4688755	0.360063	9.16	-2.99668	375	6	lasso	0.41	3.3e-24	-3.43519	0.000592	0.00135135	yes
Artery_Coronary	GTEx.Artery_Coronary/GTEx.Artery_Coronary.ENSG00000004534.10.RBM6.wgt.RDat	RBM6	3	49977440	50114683	0.1384	rs13071087	-4.43	rs2352974	0.14519	-5.33	1.7639	375	23	enet	0.15	1e-05	-2.6892	0.007162	0.00135135	no
Artery_Tibial	GTEx.Artery_Tibial/GTEx.Artery_Tibial.ENSG00000004534.10.RBM6.wgt.RDat	RBM6	3	49977440	50114683	0.2433	rs13071087	-4.43	rs4688755	0.312568	9.7	-2.99668	375	1	top1	0.31	5.7e-25	-2.9967	0.00273	0.00135135	no
Brain_Caudate_basal_ganglia	GTEx.Brain_Caudate_basal_ganglia/GTEx.Brain_Caudate_basal_ganglia.ENSG00000004534.10.RBM6.wgt.RDat	RBM6	3	49977440	50114683	0.196	rs13071087	-4.43	rs2014830	0.13664	4.91	-1.65501	375	1	top1	0.14	9.8e-05	-1.655	0.09792	0.00135135	no
Brain_Cerebellar_Hemisphere	GTEx.Brain_Cerebellar_Hemisphere/GTEx.Brain_Cerebellar_Hemisphere.ENSG00000004534.10.RBM6.wgt.RDat	RBM6	3	49977440	50114683	0.19	rs13071087	-4.43	rs11713193	0.27473	-5.38	2.62274	375	5	lasso	0.32	7.4e-09	-2.588	0.009653	0.00135135	no
Brain_Cerebellum	GTEx.Brain_Cerebellum/GTEx.Brain_Cerebellum.ENSG00000004534.10.RBM6.wgt.RDat	RBM6	3	49977440	50114683	0.2498	rs13071087	-4.43	rs6446193	0.40694	6.64	-2.97151	375	1	top1	0.41	3.4e-13	-2.97151	0.00296	0.00135135	no
Brain_Cortex	GTEx.Brain_Cortex/GTEx.Brain_Cortex.ENSG00000004534.10.RBM6.wgt.RDat	RBM6	3	49977440	50114683	0.214	rs13071087	-4.43	rs6765484	0.249	5.29	-2.9954	375	4	lasso	0.29	8.8e-09	-2.5097	0.0121	0.00135135	no
Brain_Frontal_Cortex_BA16	GTEx.Brain_Frontal_Cortex_BA9/GTEx.Brain_Frontal_Cortex_BA9.ENSG00000004534.10.RBM6.wgt.RDat	RBM6	3	49977440	50114683	0.1806	rs13071087	-4.43	rs2681780	0.25322	-5.16	2.49796	375	1	top1	0.25	2.2e-07	-2.49796	0.01249	0.00135135	no
Brain_Nucleus_accumbens_basal_ganglia	GTEx.Brain_Nucleus_accumbens_basal_ganglia/GTEx.Brain_Nucleus_accumbens_basal_ganglia.ENSG00000004534.10.RBM6.wgt.RDat	RBM6	3	49977440	50114683	0.201	rs13071087	-4.43	rs4688755	0.18595	5.03	-2.99668	375	29	enet	0.21	2e-06	-1.99118	0.0465	0.00135135	no
Brain_Putamen_basal_ganglia	GTEx.Brain_Putamen_basal_ganglia/GTEx.Brain_Putamen_basal_ganglia.ENSG00000004534.10.RBM6.wgt.RDat	RBM6	3	49977440	50114683	0.154	rs13071087	-4.43	rs2240329	0.22002	4.63	-2.9839	375	1	top1	0.22	6e-06	-2.9839	0.00285	0.00135135	no
Breast_Mammary_Tissue	GTEx.Breast_Mammary_Tissue/GTEx.Breast_Mammary_Tissue.ENSG00000004534.10.RBM6.wgt.RDat	RBM6	3	49977440	50114683	0.2469	rs13071087	-4.43	rs2013208	0.349819	8.68	-3.1447	375	26	enet	0.38	7.4e-21	-3.14333	0.00167	0.00135135	no
Cells_EBV-transformed_lymphocytes	GTEx.Cells_EBV-transformed_lymphocytes/GTEx.Cells_EBV-transformed_lymphocytes.ENSG00000004534.10.RBM6.wgt.RDat	RBM6	3	49977440	50114683	0.2713	rs13071087	-4.43	rs2624843	0.20861	5.75	-2.9635	375	14	enet	0.23	5e-08	-2.93626	0.00332	0.00135135	no
Cells_Transformed_fibroblasts	GTEx.Cells_Transformed_fibroblasts/GTEx.Cells_Transformed_fibroblasts.ENSG00000004534.10.RBM6.wgt.RDat	RBM6	3	49977440	50114683	0.2657	rs13071087	-4.43	rs4688755	0.285509	9.23	-2.99668	375	17	enet	0.31	1.3e-23	-2.8928	0.003818	0.00135135	no
Colon_Sigmoid	GTEx.Colon_Sigmoid/GTEx.Colon_Sigmoid.ENSG00000004534.10.RBM6.wgt.RDat	RBM6	3	49977440	50114683	0.2523	rs13071087	-4.43	rs4688755	0.186051	6.1	-2.99668	375	1	top1	0.19	3.8e-07	-2.99668	0.00273	0.00135135	no
Colon_Transverse	GTEx.Colon_Transverse/GTEx.Colon_Transverse.ENSG00000004534.10.RBM6.wgt.RDat	RBM6	3	49977440	50114683	0.293	rs13071087	-4.43	rs4688758	0.328824	7.83	-3.00134	375	43	enet	0.36	4.6e-18	-3.08736	0.00202	0.00135135	no
Esophagus_Gastroesophageal_Junction	GTEx.Esophagus_Gastroesophageal_Junction/GTEx.Esophagus_Gastroesophageal_Junction.ENSG00000004534.10.RBM6.wgt.RDat	RBM6	3	49977440	50114683	0.2496	rs13071087	-4.43	rs7613875	0.29053	6.56	-3.6009	375	23	lasso	0.3	2.1e-11	-2.53835	0.01114	0.00135135	no
Esophagus_Mucosa	GTEx.Esophagus_Mucosa/GTEx.Esophagus_Mucosa.ENSG00000004534.10.RBM6.wgt.RDat	RBM6	3	49977440	50114683	0.1824	rs13071087	-4.43	rs2681781	0.213	-8.19	2.497	375	18	enet	0.23	3e-15	-3.27896	0.001042	0.00135135	yes
Esophagus_Muscularis	GTEx.Esophagus_Muscularis/GTEx.Esophagus_Muscularis.ENSG00000004534.10.RBM6.wgt.RDat	RBM6	3	49977440	50114683	0.2154	rs13071087	-4.43	rs4688755	0.292837	8.44	-2.99668	375	7	lasso	0.3	1.1e-18	-3.56848	0.000359	0.00135135	yes
Heart_Atrial_Appendage	GTEx.Heart_Atrial_Appendage/GTEx.Heart_Atrial_Appendage.ENSG00000004534.10.RBM6.wgt.RDat	RBM6	3	49977440	50114683	0.3385	rs13071087	-4.43	rs4688755	0.363092	7.74	-2.99668	375	1	top1	0.36	3.3e-17	-2.99668	0.00273	0.00135135	no
Heart_Left_Ventricle	GTEx.Heart_Left_Ventricle/GTEx.Heart_Left_Ventricle.ENSG00000004534.10.RBM6.wgt.RDat	RBM6	3	49977440	50114683	0.086	rs13071087	-4.43	rs2856236	0.077165	5.48	-3.21482	375	10	enet	0.11	3e-06	-3.41307	0.000642	0.00135135	yes
Liver	GTEx.Liver/GTEx.Liver.ENSG00000004534.10.RBM6.wgt.RDat	RBM6	3	49977440	50114683	0.21	rs13071087	-4.43	rs2681781	0.109978	-4.43	2.497	375	1	top1	0.11	0.00057	-2.497	0.01252	0.00135135	no
Lung	GTEx.Lung/GTEx.Lung.ENSG00000004534.10.RBM6.wgt.RDat	RBM6	3	49977440	50114683	0.1675	rs13071087	-4.43	rs2856236	0.20301	8.13	-3.21482	375	6	lasso	0.24	4.6e-18	-3.23383	0.00122	0.00135135	yes
Muscle_Skeletal	GTEx.Muscle_Skeletal/GTEx.Muscle_Skeletal.ENSG00000004534.10.RBM6.wgt.RDat	RBM6	3	49977440	50114683	0.1122	rs13071087	-4.43	rs2013208	0.1499	7.6	-3.14472	375	1	top1	0.15	1.5e-14	-3.14	0.00166	0.00135135	no
Nerve_Tibial	GTEx.Nerve_Tibial/GTEx.Nerve_Tibial.ENSG00000004534.10.RBM6.wgt.RDat	RBM6	3	49977440	50114683	0.4087	rs13071087	-4.43	rs4688755	0.42367	10.41	-2.99668	375	1	top1	0.42	2.5e-32	-2.99668	0.00273	0.00135135	no
Ovary	GTEx.Ovary/GTEx.Ovary.ENSG00000004534.10.RBM6.wgt.RDat	RBM6	3	49977440	50114683	0.363	rs13071087	-4.43	rs7615318	0.10533	-4.1	3.35944	375	38	enet	0.12	0.00075	-3.16976	0.00153	0.00135135	no
Pancreas	GTEx.Pancreas/GTEx.Pancreas.ENSG00000004534.10.RBM6.wgt.RDat	RBM6	3	49977440	50114683	0.2303	rs13071087	-4.43	rs4688755	0.20413	6.12	-2.99668	375	4	lasso	0.22	1.3e-09	-3.09085	0.002	0.00135135	no
Pituitary	GTEx.Pituitary/GTEx.Pituitary.ENSG00000004534.10.RBM6.wgt.RDat	RBM6	3	49977440	50114683	0.272	rs13071087	-4.43	rs6765484	0.206936	4.93	-2.9954	375	1	top1	0.21	6.4e-06	-2.9954	0.002741	0.00135135	no
Prostate	GTEx.Prostate/GTEx.Prostate.ENSG00000004534.10.RBM6.wgt.RDat	RBM6	3	49977440	50114683	0.138	rs13071087	-4.43	rs9861216	0.11537	4.17	-2.9715	375	1	top1	0.12	0.00081	-2.9715	0.00296	0.00135135	no
Skin_Not_Sun_Exposed_Suprapubic	GTEx.Skin_Not_Sun_Exposed_Suprapubic/GTEx.Skin_Not_Sun_Exposed_Suprapubic.ENSG00000004534.10.RBM6.wgt.RDat	RBM6	3	49977440	50114683	0.1643	rs13071087	-4.43	rs7613875	0.168445	6.95	-3.6009	375	24	enet	0.23	1.2e-12	-3.68848	0.000226	0.00135135	yes
Skin_Sun_Exposed_Lower_leg	GTEx.Skin_Sun_Exposed_Lower_leg/GTEx.Skin_Sun_Exposed_Lower_leg.ENSG00000004534.10.RBM6.wgt.RDat	RBM6	3	49977440	50114683	0.2277	rs13071087	-4.43	rs9861216	0.273508	9.54	-2.97149	375	8	lasso	0.29	7.6e-24	-3.0048	0.00266	0.00135135	no
Spleen	GTEx.Spleen/GTEx.Spleen.ENSG00000004534.10.RBM6.wgt.RDat	RBM6	3	49977440	50114683	0.3567	rs13071087	-4.43	rs2240327	0.38567	6.26	-3.20279	375	8	lasso	0.4	2e-11	-3.4698	0.000521	0.00135135	yes
Stomach	GTEx.Stomach/GTEx.Stomach.ENSG00000004534.10.RBM6.wgt.RDat	RBM6	3	49977440	50114683	0.1644	rs13071087	-4.43	rs4688689	0.21721	6.47	-2.98365	375	1	top1	0.22	1e-10	-2.9837	0.00285	0.00135135	no
Testis	GTEx.Testis/GTEx.Testis.ENSG00000004534.10.RBM6.wgt.RDat	RBM6	3	49977440	50114683	0.2788	rs13071087	-4.43	rs11713193	0.140829	-5.76	2.62274	375	19	enet	0.17	7.7e-08	-2.7095	0.00674	0.00135135	no
Thyroid	GTEx.Thyroid/GTEx.Thyroid.ENSG00000004534.10.RBM6.wgt.RDat	RBM6	3	49977440	50114683	0.2525	rs13071087	-4.43	rs4688755	0.349	10.12	-2.99668	375	15	lasso	0.36	1.8e-28	-3.30322	0.000956	0.00135135	yes
Adipose_Visceral_Omentum	GTEx.Adipose_Visceral_Omentum/GTEx.Adipose_Visceral_Omentum.ENSG00000196284.9.SUPT3H.wgt.RDat	SUPT3H	6	44777054	45345690	0.2699	rs609643	-5.49	rs1321081	0.103407	-5.41	0.0609	655	1	top1	0.1	5.1e-06	-0.06085	0.951476	0.00227273	no
Artery_Tibial	GTEx.Artery_Tibial/GTEx.Artery_Tibial.ENSG00000196284.9.SUPT3H.wgt.RDat	SUPT3H	6	44777054	45345690	0.1267	rs609643	-5.49	rs9472468	0.009235	4.56	-1.0193	655	21	enet	0.016	0.019	-0.7127	0.476032	0.00227273	no
Brain_Caudate_basal_ganglia	GTEx.Brain_Caudate_basal_ganglia/GTEx.Brain_Caudate_basal_ganglia.ENSG00000196284.9.SUPT3H.wgt.RDat	SUPT3H	6	44777054	45345690	0.223	rs609643	-5.49	rs12210292	0.117	4.23	3.528	655	1	top1	0.12	0.00031	3.52818	0.000418	0.00227273	yes
Brain_Cerebellar_Hemisphere	GTEx.Brain_Cerebellar_Hemisphere/GTEx.Brain_Cerebellar_Hemisphere.ENSG00000196284.9.SUPT3H.wgt.RDat	SUPT3H	6	44777054	45345690	0.375	rs609643	-5.49	rs12210292	0.39952	6.03	3.52818	655	1	top1	0.4	2.4e-11	3.52818	0.000418	0.00227273	yes
Brain_Cerebellum	GTEx.Brain_Cerebellum/GTEx.Brain_Cerebellum.ENSG00000196284.9.SUPT3H.wgt.RDat	SUPT3H	6	44777054	45345690	0.384	rs609643	-5.49	rs12210292	0.087521	4.6	3.52818	655	46	enet	0.23	2.8e-07	3.7783	0.000158	0.00227273	yes
Brain_Cortex	GTEx.Brain_Cortex/GTEx.Brain_Cortex.ENSG00000196284.9.SUPT3H.wgt.RDat	SUPT3H	6	44777054	45345690	0.282	rs609643	-5.49	rs12213735	0.008074	4.17	3.5593	655	1	top1	0.0081	0.19	3.5593	0.000372	0.00227273	yes
Brain_Frontal_Cortex_BA17	GTEx.Brain_Frontal_Cortex_BA9/GTEx.Brain_Frontal_Cortex_BA9.ENSG00000196284.9.SUPT3H.wgt.RDat	SUPT3H	6	44777054	45345690	0.367	rs609643	-5.49	rs12210292	0.144134	4.64	3.5282	655	11	lasso	0.18	1.3e-05	4.1581	3.21e-05	0.00227273	yes
Brain_Hippocampus	GTEx.Brain_Hypothalamus/GTEx.Brain_Hypothalamus.ENSG00000196284.9.SUPT3H.wgt.RDat	SUPT3H	6	44777054	45345690	0.326	rs609643	-5.49	rs10948172	0.03215	3.6	4.4004	655	8	lasso	0.033	0.059	3.546	0.000392	0.00227273	yes
Brain_Nucleus_accumbens_basal_ganglia	GTEx.Brain_Nucleus_accumbens_basal_ganglia/GTEx.Brain_Nucleus_accumbens_basal_ganglia.ENSG00000196284.9.SUPT3H.wgt.RDat	SUPT3H	6	44777054	45345690	0.161	rs609643	-5.49	rs10948172	0.10551	4.05	4.4	655	1	top1	0.11	0.00093	4.4	1.08e-05	0.00227273	yes
Cells_EBV-transformed_lymphocytes	GTEx.Cells_EBV-transformed_lymphocytes/GTEx.Cells_EBV-transformed_lymphocytes.ENSG00000196284.9.SUPT3H.wgt.RDat	SUPT3H	6	44777054	45345690	0.2	rs609643	-5.49	rs494982	0.079744	-4.38	0.1364	655	6	lasso	0.1	0.00031	-1.5445	0.1225	0.00227273	no
Cells_Transformed_fibroblasts	GTEx.Cells_Transformed_fibroblasts/GTEx.Cells_Transformed_fibroblasts.ENSG00000196284.9.SUPT3H.wgt.RDat	SUPT3H	6	44777054	45345690	0.1526	rs609643	-5.49	rs9369514	0.104698	-5.7	0.1678	655	4	lasso	0.13	8.8e-10	0.95656	0.33879	0.00227273	no
Esophagus_Gastroesophageal_Junction	GTEx.Esophagus_Gastroesophageal_Junction/GTEx.Esophagus_Gastroesophageal_Junction.ENSG00000196284.9.SUPT3H.wgt.RDat	SUPT3H	6	44777054	45345690	0.2671	rs609643	-5.49	rs16872574	0.01204	3.84	-4.9366	655	1	top1	0.012	0.11	-4.93662	7.95e-07	0.00227273	yes
Esophagus_Mucosa	GTEx.Esophagus_Mucosa/GTEx.Esophagus_Mucosa.ENSG00000196284.9.SUPT3H.wgt.RDat	SUPT3H	6	44777054	45345690	0.0778	rs609643	-5.49	rs1321081	0.08797	-4.88	0.0609	655	1	top1	0.088	1.7e-06	-0.0609	0.95148	0.00227273	no
Esophagus_Muscularis	GTEx.Esophagus_Muscularis/GTEx.Esophagus_Muscularis.ENSG00000196284.9.SUPT3H.wgt.RDat	SUPT3H	6	44777054	45345690	0.0979	rs609643	-5.49	rs16872574	0.025306	3.94	-4.9366	655	1	top1	0.025	0.011	-4.9366	7.95e-07	0.00227273	yes
Lung	GTEx.Lung/GTEx.Lung.ENSG00000196284.9.SUPT3H.wgt.RDat	SUPT3H	6	44777054	45345690	0.0983	rs609643	-5.49	rs12199720	0.0606	-4.81	0.22315	655	1	top1	0.061	2e-05	-0.22315	0.82342	0.00227273	no
Nerve_Tibial	GTEx.Nerve_Tibial/GTEx.Nerve_Tibial.ENSG00000196284.9.SUPT3H.wgt.RDat	SUPT3H	6	44777054	45345690	0.1676	rs609643	-5.49	rs12199720	0.118071	-6.32	0.2231	655	1	top1	0.12	1.1e-08	-0.22315	0.82342	0.00227273	no
Pancreas	GTEx.Pancreas/GTEx.Pancreas.ENSG00000196284.9.SUPT3H.wgt.RDat	SUPT3H	6	44777054	45345690	0.1079	rs609643	-5.49	rs6899845	0.074	-4.12	0.3423	655	1	top1	0.074	0.00048	-0.342	0.73216	0.00227273	no
Pituitary	GTEx.Pituitary/GTEx.Pituitary.ENSG00000196284.9.SUPT3H.wgt.RDat	SUPT3H	6	44777054	45345690	0.263	rs609643	-5.49	rs1552196	0.0789	3.83	3.6753	655	1	top1	0.079	0.0051	3.6753	0.000238	0.00227273	yes
Skin_Sun_Exposed_Lower_leg	GTEx.Skin_Sun_Exposed_Lower_leg/GTEx.Skin_Sun_Exposed_Lower_leg.ENSG00000196284.9.SUPT3H.wgt.RDat	SUPT3H	6	44777054	45345690	0.07	rs609643	-5.49	rs12199720	0.027875	-4.25	0.2231	655	5	lasso	0.038	0.00042	0.0214	0.98296	0.00227273	no
Spleen	GTEx.Spleen/GTEx.Spleen.ENSG00000196284.9.SUPT3H.wgt.RDat	SUPT3H	6	44777054	45345690	0.32	rs609643	-5.49	rs17422760	0.05632	-4.42	-1.03845	655	12	enet	0.11	0.00095	-0.2068	0.8362	0.00227273	no
Testis	GTEx.Testis/GTEx.Testis.ENSG00000196284.9.SUPT3H.wgt.RDat	SUPT3H	6	44777054	45345690	0.3042	rs609643	-5.49	rs10948172	0.164513	5.8	4.4004	655	7	lasso	0.17	6.7e-08	3.5015	0.000463	0.00227273	yes
Thyroid	GTEx.Thyroid/GTEx.Thyroid.ENSG00000196284.9.SUPT3H.wgt.RDat	SUPT3H	6	44777054	45345690	0.2879	rs609643	-5.49	rs9463066	0.069794	5.16	-1.40651	655	1	top1	0.07	5e-06	-1.4065	0.15957	0.00227273	no
Adipose_Visceral_Omentum	GTEx.Adipose_Visceral_Omentum/GTEx.Adipose_Visceral_Omentum.ENSG00000140395.4.WDR61.wgt.RDat	WDR61	15	78570177	78592136	0.1294	rs11637289	5.15	rs12441652	0.00109	3.54	1.2175	386	9	lasso	0.0044	0.18	0.8046	0.421035	0.05	no
