## Supplementary Table 7 for "A Genome-wide Association Study Identifies Novel Genetic Variants Associated with Knee Pain in the UK Biobank (N = 441,757)"

### Sheet: Sheet1
	exposure	outcome	method	nsnp	b	se	pval	OR	CI_lower	CI_upper
1	Knee pain	Leg pain on walking || id:ukb-b-10387	MR Egger	10	-0.01668	0.405176	0.968171	0.983458	0.444491	2.17595
2	Knee pain	Leg pain on walking || id:ukb-b-10387	Weighted median	10	0.286419	0.102399	0.005156	1.33165	1.0895	1.62762
3	Knee pain	Leg pain on walking || id:ukb-b-10387	Inverse variance weighted	10	0.3298	0.078306	2.53e-05	1.39069	1.19282	1.62138
4	Knee pain	Leg pain on walking || id:ukb-b-10387	Simple mode	10	0.198641	0.169985	0.272593	1.21974	0.874127	1.70201
5	Knee pain	Leg pain on walking || id:ukb-b-10387	Weighted mode	10	0.240962	0.14454	0.129845	1.27247	0.958547	1.68921
6	Leg pain on walking	Knee pain	MR Egger	22	0.225359	0.084311	0.014617	1.25277	1.06195	1.47788
7	Leg pain on walking	Knee pain	Weighted median	22	0.255957	0.037818	1.31e-11	1.2917	1.19941	1.39108
8	Leg pain on walking	Knee pain	Inverse variance weighted	22	0.245953	0.026062	3.83e-21	1.27884	1.21515	1.34586
9	Leg pain on walking	Knee pain	Simple mode	22	0.299153	0.07665	0.000819	1.34872	1.16058	1.56735
10	Leg pain on walking	Knee pain	Weighted mode	22	0.126216	0.071939	0.093928	1.13453	0.985324	1.30632
11	Knee pain	Diagnoses - main ICD10: M15 Polyarthrosis || id:ukb-d-M15	MR Egger	10	-0.0177373	0.0392272	0.663157	0.982419	0.909716	1.06093
12	Knee pain	Diagnoses - main ICD10: M15 Polyarthrosis || id:ukb-d-M15	Weighted median	10	0.0248061	0.00990699	0.0122834	1.02512	1.0054	1.04522
13	Knee pain	Diagnoses - main ICD10: M15 Polyarthrosis || id:ukb-d-M15	Inverse variance weighted	10	0.0279947	0.00757882	0.000220925	1.02839	1.01323	1.04378
14	Knee pain	Diagnoses - main ICD10: M15 Polyarthrosis || id:ukb-d-M15	Simple mode	10	0.0248694	0.014685	0.124604	1.02518	0.996094	1.05512
15	Knee pain	Diagnoses - main ICD10: M15 Polyarthrosis || id:ukb-d-M15	Weighted mode	10	0.0230012	0.0127741	0.105288	1.02327	0.997966	1.04921
16	Diagnoses - main ICD10: M15 Polyarthrosis || id:ukb-d-M15	Knee pain	MR Egger	10	-0.64509	0.934478	0.50952	0.524615	0.0840228	3.27555
17	Diagnoses - main ICD10: M15 Polyarthrosis || id:ukb-d-M15	Knee pain	Weighted median	10	0.634617	0.582601	0.27603	1.8863	0.602131	5.90923
18	Diagnoses - main ICD10: M15 Polyarthrosis || id:ukb-d-M15	Knee pain	Inverse variance weighted	10	0.778621	0.492562	0.113934	2.17847	0.829609	5.72042
19	Diagnoses - main ICD10: M15 Polyarthrosis || id:ukb-d-M15	Knee pain	Simple mode	10	0.184038	0.930218	0.847564	1.20206	0.194137	7.44294
20	Diagnoses - main ICD10: M15 Polyarthrosis || id:ukb-d-M15	Knee pain	Weighted mode	10	0.184038	0.872094	0.837565	1.20206	0.217563	6.64153
21	Knee pain	Other specific joint derangements/joint disorders || id:ukb-d-M13_JOINTOTH	MR Egger	10	0.0298523	0.0988887	0.770444	1.0303	0.848768	1.25066
22	Knee pain	Other specific joint derangements/joint disorders || id:ukb-d-M13_JOINTOTH	Weighted median	10	0.051662	0.0257686	0.0449799	1.05302	1.00116	1.10757
23	Knee pain	Other specific joint derangements/joint disorders || id:ukb-d-M13_JOINTOTH	Inverse variance weighted	10	0.0549789	0.0180883	0.00236984	1.05652	1.01972	1.09465
24	Knee pain	Other specific joint derangements/joint disorders || id:ukb-d-M13_JOINTOTH	Simple mode	10	0.102103	0.0471266	0.0584395	1.1075	1.00978	1.21467
25	Knee pain	Other specific joint derangements/joint disorders || id:ukb-d-M13_JOINTOTH	Weighted mode	10	0.0987122	0.0430828	0.0476794	1.10375	1.01437	1.201
26	Other specific joint derangements/joint disorders || id:ukb-d-M13_JOINTOTH	Knee pain	MR Egger	17	-0.265292	0.344001	0.452569	0.766982	0.39081	1.50524
27	Other specific joint derangements/joint disorders || id:ukb-d-M13_JOINTOTH	Knee pain	Weighted median	17	0.1998	0.199383	0.316299	1.22116	0.82614	1.80506
28	Other specific joint derangements/joint disorders || id:ukb-d-M13_JOINTOTH	Knee pain	Inverse variance weighted	17	0.0357126	0.144392	0.804652	1.03636	0.78091	1.37537
29	Other specific joint derangements/joint disorders || id:ukb-d-M13_JOINTOTH	Knee pain	Simple mode	17	0.258219	0.382755	0.50954	1.29462	0.611414	2.74126
30	Other specific joint derangements/joint disorders || id:ukb-d-M13_JOINTOTH	Knee pain	Weighted mode	17	0.258219	0.385826	0.51287	1.29462	0.607745	2.75781
31	Knee pain	Non-cancer illness code, self-reported: osteoarthritis || id:ukb-b-14486	MR Egger	10	0.17791	0.361943	0.636244	1.19472	0.587724	2.42861
32	Knee pain	Non-cancer illness code, self-reported: osteoarthritis || id:ukb-b-14486	Weighted median	10	0.297731	0.050978	5.21e-09	1.3468	1.21874	1.48832
33	Knee pain	Non-cancer illness code, self-reported: osteoarthritis || id:ukb-b-14486	Inverse variance weighted	10	0.269696	0.066248	4.68e-05	1.30957	1.1501	1.49114
34	Knee pain	Non-cancer illness code, self-reported: osteoarthritis || id:ukb-b-14486	Simple mode	10	0.370661	0.073688	0.000709	1.44869	1.25387	1.67379
35	Knee pain	Non-cancer illness code, self-reported: osteoarthritis || id:ukb-b-14486	Weighted mode	10	0.345369	0.063494	0.000411	1.41251	1.24722	1.5997
36	Non-cancer illness code, self-reported: osteoarthritis || id:ukb-b-14486	Knee pain	MR Egger	6	0.593353	0.436928	0.246012	1.81005	0.768721	4.26197
37	Non-cancer illness code, self-reported: osteoarthritis || id:ukb-b-14486	Knee pain	Weighted median	6	0.621055	0.134423	3.83e-06	1.86089	1.42987	2.42183
38	Non-cancer illness code, self-reported: osteoarthritis || id:ukb-b-14486	Knee pain	Inverse variance weighted	6	0.817128	0.171371	1.86e-06	2.26399	1.61808	3.16773
39	Non-cancer illness code, self-reported: osteoarthritis || id:ukb-b-14486	Knee pain	Simple mode	6	0.587165	0.181597	0.0231199	1.79888	1.26015	2.56792
40	Non-cancer illness code, self-reported: osteoarthritis || id:ukb-b-14486	Knee pain	Weighted mode	6	0.587165	0.154537	0.0126347	1.79888	1.3288	2.43527
